# Understanding and Predicting Polycystic Ovary Syndrome through Shared Genetic Architecture with Testosterone, SHBG, and Inflammatory Markers

**DOI:** 10.1101/2023.10.17.23297115

**Authors:** Lillian Kay Petersen, Garyk Brixi, Jun Li, Jie Hu, Zicheng Wang, Xikun Han, Anat Yaskolka Meir, Jaakko Tyrmi, Shruthi Mahalingaiah, Terhi Piltonen, Liming Liang

## Abstract

Polycystic ovary syndrome (PCOS) is a common hormonal disorder that affects one out of eight women and has high metabolic and psychological comorbidities. PCOS is thought to be associated with obesity, hormonal dysregulation, and systemic low-grade inflammation, but the underlying mechanisms remain unclear. Here we study the genetic relationship between PCOS and obesity, testosterone, sex hormone binding globulin (SHBG), and a wide-range of inflammatory markers. First, we created a large meta-analysis of PCOS (7,747 PCOS cases and 498,227 controls) and identified four novel genetic loci associated with PCOS. These novel loci have been previously associated with gene expression in multiple PCOS-relevant tissues including the thyroid and ovary. We then further incorporated GWASs for obesity (n=681,275), SHBG (n=190,366), testosterone (n=176,687), and 138 inflammatory biomarkers (average n=30,000). Using Mendelian randomization methods, we replicated genetic causal relationships from obesity and SHBG to PCOS. We identified significant genetic correlations between PCOS and eleven inflammatory biomarkers, including novel and strong correlations with death receptor 5 (LDSC rg = 0.54, FDR = 0.043), among others. Although no statistically significant causal relationship was observed between inflammatory markers and PCOS, 31 inflammatory biomarkers showed significant causal effects on SHBG or testosterone, supporting a potentially etiological role of chronic inflammation in influencing sex hormone levels. Finally, we show that combining the polygenic risk scores of PCOS and PCOS-related traits improves genetic prediction of PCOS cases in the UK Biobank and MGB Biobank, as compared to using only the risk score of PCOS. Together, these results support the theory that immune responses are altered in PCOS patients and that chronic inflammation may play a role in testosterone dysregulation.
