## Supplementary material for "Understanding and Predicting Polycystic Ovary Syndrome through Shared Genetic Architecture with Testosterone, SHBG, and Inflammatory Markers": s2_Inflammation_GWAS_table.xlsx

### Sheet: all biomarker meta
Biomarkers	Data source 1	Data Source 2	Data Source 3	Data Source 4	Data Source 5	max N	LDSC Heritability
NEU count	UKB	RIKEN				459127	0.09
LYM count	UKB	RIKEN				459127	0.0999
MONO count	UKB	RIKEN				459127	0.118
EOS count	UKB	RIKEN				459127	0.1092
BASO count	UKB	RIKEN				459127	0.0336
WBC	UKB	RIKEN				505690	0.0911
CD4+ T cells	Ferreira, et al					2538	0.261
CD8+ T cells	Ferreira, et al					2538	0
CD4+/CD8+ T cells	Ferreira, et al					2538	0
CD3+ T cells	Ferreira, et al					2538	0.27
CD19+ B cells	Ferreira, et al					2538	0.5009
CD56+ NK cells	Ferreira, et al					2538	0.0043
Adiponectin	NHS/HPFS	Ferkingstad 2021	Dastani, et al	KORA		44586	0.1448
CRP	NHS/HPFS	Ferkingstad 2021	UKB	RIKEN		480672	0.0759
ICAM1	NHS/HPFS	Ferkingstad 2021	INTERVAL	KORA		11613	0.0473
IL6	NHS/HPFS	Ferkingstad 2021	INTERVAL	KORA	27 Cyto	22267	0.0402
Leptin	NHS/HPFS	Ferkingstad 2021	INTERVAL	KORA	Kilpeläinen, et al	43992	0.1186
TNFaR1	NHS/HPFS	Ferkingstad 2021	INTERVAL	KORA		7101	0.0834
TNFaR2	NHS/HPFS	Ferkingstad 2021	INTERVAL	KORA		15482	0.1174
IL18	NHS/HPFS	Ferkingstad 2021	27 Cyto			5455	0.0407
IL1b	27 Cyto	INTERVAL	KORA	Ferkingstad 2021		43166	0.0214
bNGF	27 Cyto	INTERVAL	KORA	Ferkingstad 2021		43388	0.0105
CTACK	27 Cyto	INTERVAL	KORA	Ferkingstad 2021		43488	0.0277
Eotaxin	27 Cyto	INTERVAL	KORA	Ferkingstad 2021		48010	0.1441
GCSF	27 Cyto	INTERVAL	KORA	Ferkingstad 2021		47761	0.0201
GROa	27 Cyto	INTERVAL	KORA	Ferkingstad 2021		43362	0.1059
HGF	27 Cyto	INTERVAL	KORA	Ferkingstad 2021		48149	0.0609
IFNg	27 Cyto	INTERVAL	KORA	Ferkingstad 2021		47558	0.0275
IL10	27 Cyto	INTERVAL	KORA	Ferkingstad 2021		47538	0.0209
IL12p70	27 Cyto	INTERVAL	KORA			12568	0.0349
IL13	27 Cyto	INTERVAL	KORA	Ferkingstad 2021		43414	0.0391
IL16	27 Cyto	INTERVAL	KORA	Ferkingstad 2021		43340	0.0587
IL17	27 Cyto	INTERVAL	KORA	Ferkingstad 2021		47617	0.0291
IL2	27 Cyto	INTERVAL	KORA	Ferkingstad 2021		43332	0.0529
IL2ra	27 Cyto	INTERVAL	KORA	Ferkingstad 2021		43534	0.023
IL4	27 Cyto	INTERVAL	KORA	Ferkingstad 2021		47981	0.027
IL5	27 Cyto	INTERVAL	KORA	Ferkingstad 2021		43221	0.0277
IL7	27 Cyto	INTERVAL	KORA	Ferkingstad 2021		43266	0.0394
IL8	27 Cyto	INTERVAL	KORA	Ferkingstad 2021		43383	0.0531
IP10	27 Cyto	INTERVAL	KORA	Ferkingstad 2021		43542	0.0971
MCP3	27 Cyto	INTERVAL	KORA	Ferkingstad 2021		40700	0.0992
MCSF	27 Cyto	INTERVAL	KORA	Ferkingstad 2021		40697	0.0549
MIF	27 Cyto	INTERVAL	KORA	Ferkingstad 2021		43351	0.0025
MIP1a	27 Cyto	INTERVAL	KORA	Ferkingstad 2021		43379	0.0444
PDGFbb	27 Cyto	INTERVAL	KORA	Ferkingstad 2021		48150	0.0833
RANTES	27 Cyto	INTERVAL	KORA	Ferkingstad 2021		43278	0.097
SCGFb	27 Cyto	INTERVAL	KORA	Ferkingstad 2021		43539	0.1254
SDF1a	27 Cyto	INTERVAL	KORA	Ferkingstad 2021		45855	0.0865
TNFa	27 Cyto	INTERVAL	KORA	Ferkingstad 2021		43311	0.0381
TNFb	27 Cyto	INTERVAL	KORA	Ferkingstad 2021		41416	0.0457
VEGF	27 Cyto	INTERVAL	KORA	Ferkingstad 2021		46975	0.0435
IL1ra	27 Cyto	INTERVAL	Ferkingstad 2021			42498	0.1026
IL9	27 Cyto	INTERVAL	Ferkingstad 2021			42494	0.0662
MIG	27 Cyto	INTERVAL	Ferkingstad 2021			42545	0.0334
SCF	27 Cyto	INTERVAL	Ferkingstad 2021			47150	0.0546
FGFBasic	27 Cyto	KORA	Ferkingstad 2021			44121	0.0753
MCP1	27 Cyto	KORA	Ferkingstad 2021			44849	0.0416
MIP1b	27 Cyto	KORA				9240	0.2468
Artemin	INTERVAL	KORA	Ferkingstad 2021			39857	0.037
C3	INTERVAL	KORA	Ferkingstad 2021			39857	0.0344
C4	INTERVAL	KORA				4298	0
4EBP2	INTERVAL	KORA	Ferkingstad 2021			39857	0.0372
CCL28	INTERVAL	KORA	Ferkingstad 2021			39857	0.2107
CD36antg	INTERVAL	KORA	Ferkingstad 2021			39857	0.1233
CST5	INTERVAL	KORA	Ferkingstad 2021			39857	0.2593
CXCL11	INTERVAL	KORA	Ferkingstad 2021			39857	0.1682
CXCL5	INTERVAL	KORA	Ferkingstad 2021			39857	0.0607
FASLG	INTERVAL	KORA	Ferkingstad 2021			39857	0.2073
FGF19	INTERVAL	KORA	Ferkingstad 2021			39857	0.0867
FGF20	INTERVAL	KORA	Ferkingstad 2021			39857	0.0288
FGF23	INTERVAL	KORA	Ferkingstad 2021			39857	0.0327
FGF5	INTERVAL	KORA	Ferkingstad 2021			39857	0.0279
FGR	INTERVAL	KORA	Ferkingstad 2021			39857	0.0324
FLT3LG	INTERVAL	KORA	Ferkingstad 2021			39857	0.0159
FYN	INTERVAL	KORA	Ferkingstad 2021			39857	0.0187
Fractalkine	INTERVAL	KORA	Ferkingstad 2021			39857	0.0555
GMCSF	INTERVAL	KORA	Ferkingstad 2021			39857	0.0191
HSP40	INTERVAL	KORA	Ferkingstad 2021			39857	0.0051
HSP90	INTERVAL	KORA	Ferkingstad 2021			39857	0.0281
IL1a	INTERVAL	KORA	Ferkingstad 2021			39857	0.0261
IL10Rb	INTERVAL	KORA	Ferkingstad 2021			39857	0.0452
IL13ra1	INTERVAL	KORA	Ferkingstad 2021			39857	0.0456
IL15ra	INTERVAL	KORA	Ferkingstad 2021			39857	0.0998
IL18BPa	INTERVAL	KORA	Ferkingstad 2021			39857	0.0744
IL18ra	INTERVAL	KORA	Ferkingstad 2021			39857	0.2529
IL20	INTERVAL	KORA	Ferkingstad 2021			39857	0.0258
IL22ra1	INTERVAL	KORA	Ferkingstad 2021			39857	0.0359
IL24	INTERVAL	KORA	Ferkingstad 2021			39857	0.0187
LIGHT	INTERVAL	KORA	Ferkingstad 2021			39857	0.0329
MCP2	INTERVAL	KORA	Ferkingstad 2021			39857	0.0873
MCP4	INTERVAL	KORA	Ferkingstad 2021			39857	0.0339
MIP3a	INTERVAL	KORA	Ferkingstad 2021			39857	0.0335
MIP3b	INTERVAL	KORA	Ferkingstad 2021			39857	0.1019
MMP2	INTERVAL	KORA	Ferkingstad 2021			39857	0.0898
MMP7	INTERVAL	KORA	Ferkingstad 2021			39857	0.047
MMP8	INTERVAL	KORA	Ferkingstad 2021			39857	0.0845
MMP9	INTERVAL	KORA	Ferkingstad 2021			39857	0.1001
MMP10	INTERVAL	KORA	Ferkingstad 2021			39857	0.1094
MMP12	INTERVAL	KORA	Ferkingstad 2021			39857	0.1588
MMP13	INTERVAL	KORA	Ferkingstad 2021			39857	0.051
MMP14	INTERVAL	KORA	Ferkingstad 2021			39857	0.0137
MMP16	INTERVAL	KORA	Ferkingstad 2021			39857	0.0313
MMP17	INTERVAL	KORA	Ferkingstad 2021			39857	0.0549
MPIF1	INTERVAL	KORA	Ferkingstad 2021			39857	0.0748
Neurotrophin3	INTERVAL	KORA	Ferkingstad 2021			39857	0.0468
OncostatinM	INTERVAL	KORA	Ferkingstad 2021			39857	0.0665
Osteoprotegerin	INTERVAL	KORA	Ferkingstad 2021			39857	0.1069
PDGFaa	INTERVAL	KORA	Ferkingstad 2021			39857	0.0856
PDL1	INTERVAL	KORA	Ferkingstad 2021			39857	0.0399
SIRT2	INTERVAL	KORA	Ferkingstad 2021			39857	0.0887
TECK	INTERVAL	KORA	Ferkingstad 2021			39857	0.165
TRAILr1	INTERVAL	KORA	Ferkingstad 2021			39857	0.0305
VCAM1	INTERVAL	KORA	Ferkingstad 2021			39857	0.112
uPA	INTERVAL	KORA	Ferkingstad 2021			39857	0.0913
TRAIL	27 cyto	Ferkingstad 2021				43745	0.0185
AXIN2	INTERVAL	Ferkingstad 2021				38860	0.0519
CD34	INTERVAL	Ferkingstad 2021				38860	0
CD5	INTERVAL	Ferkingstad 2021				38860	0.1592
CD8B	INTERVAL	Ferkingstad 2021				38860	0.0556
CDCP1	INTERVAL	Ferkingstad 2021				38860	0.0893
CECR1	INTERVAL	Ferkingstad 2021				38860	0.1092
DNER	INTERVAL	Ferkingstad 2021				38860	0.0669
FAS	INTERVAL	Ferkingstad 2021				38860	0.0858
GDNF	INTERVAL	Ferkingstad 2021				38860	0.0417
HSP76	INTERVAL	Ferkingstad 2021				38860	0.0492
IL17C	INTERVAL	Ferkingstad 2021				38860	0.0238
IL2Rb	INTERVAL	Ferkingstad 2021				38860	0.1259
LIF	INTERVAL	Ferkingstad 2021				38860	0.0355
LIFR	INTERVAL	Ferkingstad 2021				38860	0.0747
MIP5	INTERVAL	Ferkingstad 2021				38860	0.0903
PDGFC	INTERVAL	Ferkingstad 2021				38860	0.0337
PDGFD	INTERVAL	Ferkingstad 2021				38860	0.1606
S100A12	INTERVAL	Ferkingstad 2021				38860	0.0591
SLAMF1	INTERVAL	Ferkingstad 2021				38860	0.0582
TGFA	INTERVAL					3301	0
TRAILr2	INTERVAL	Ferkingstad 2021				38860	0.0296
TRAILr4	INTERVAL	Ferkingstad 2021				38860	0.0283
TWEAK	INTERVAL	Ferkingstad 2021				38860	0.1031
Reference information
Code	Citation
27 Cyto	Ari V Ahola-Olli, et al. "Genome-wide association study identifies 27 loci influencing concentrations of circulating cytokines and growth factors." The American Journal of Human Genetics, 100(1):40–50, 2017
INTERVAL	Benjamin B Sun, et al. "Genomic atlas of the human plasma proteome." Nature, 558(7708):73–79, 2018
Ferkingstad 2021	Egil Ferkingstad, et al. "Large-scale integration of the plasma proteome with genetics and disease." Nature Genetics, 53 (12):1712–1721, 2021
KORA	Karsten Suhre, et al. Connecting genetic risk to disease end points through the human blood plasma proteome. Nature communications, 8(1): 14357, 2017.
RIKEN	Masahiro Kanai, et al. "Genetic analysis of quantitative traits in the Japanese population links cell types to complex human diseases." Nature Genetics, 50 (3):390–400, 2018
Kilpeläinen, et al	Tuomas Kilpeläinen, et al. "Genome-wide meta-analysis uncovers novel loci influencing circulating leptin levels." Nature communications, 7(1):10494, 2016.
Ferreira, et al	Manuel AR Ferreira, et al. "Quantitative trait loci for CD4: CD8 lymphocyte ratio are associated with risk of type 1 diabetes and HIV-1 immune control." The American Journal of Human Genetics, 86(1):88–92, 2010
Dastani, et al	Zari Dastani, et al. "Novel loci for adiponectin levels and their influence on type 2 diabetes and metabolic traits: a multi-ethnic meta-analysis of 45,891 individuals." PLoS genetics, 8(3):e1002607, 2012
