## Supplementary material for "Understanding and Predicting Polycystic Ovary Syndrome through Shared Genetic Architecture with Testosterone, SHBG, and Inflammatory Markers": s4_MR_results_traits.xlsx

### Sheet: Sheet1
From Y to X
		PCOS	BMI	WHR	WHRadjBMI	Testo	SHBG
PCOS	CAUSE		-0.02 (-0.13, 0.09)	0 (-0.09, 0.08)	0.01 (-0.02, 0.05)	NA	-0.03 (-0.07, 0.01)
	MBE		-0.0045 (-0.02, 0.011)	-0.0059 (-0.041, 0.029	0.011 (-0.016, 0.038)		-0.013 (-0.043, 0.018)
	MR-EGGER		0.048 (-0.00023, 0.096)	0.04 (-0.035, 0.12)	0.011 (-0.06, 0.082)		-0.17 (-0.28, -0.046)
	(intercept)		-0.0091 (-0.017, -0.0011)	-0.0048 (-0.017, 0.0074)	0.00081 (-0.011, 0.012)		0.022 (0.0033, 0.041)
	IVW		-0.0034 (-0.023, 0.016)	0.012 (-0.013, 0.037)	0.00081 (-0.011, 0.012)		-0.032 (-0.074, 0.01)
BMI	CAUSE	0.59 (0.43, 0.74)		NA	NA	0.08 (0.04, 0.14)	-0.32 (-0.36, -0.28)
	MBE	0.70 (0.38, 1.0)				0.029 (-0.048, 0.11)	-0.33 (-0.38, -0.27)
	MR-EGGER	0.72 (0.49, 0.95)				0.048 (-0.014, 0.11)	-0.35 (-0.44, -0.27)
	(intercept)	-0.0025 (-0.006, 0.001)				0.00093 (0, 0.0019)	2e-04 (-0.001, 0.0014)
	IVW	0.57 (0.48, 0.66)				0.11 (0.083, 0.13)	-0.34 (-0.37, -0.31)
WHR	CAUSE	0.28 (0.12, 0.44)	NA		NA	-0.07 (-0.11, -0.02)	-0.36 (-0.42, -0.3)
	MBE	0.1 (-0.18, 0.38)				-0.17 (-0.24, -0.096)	-0.35 (-0.45, -0.24)
	MR-EGGER	0.29 (0.013, 0.57)				-0.22 (-0.29, -0.14)	-0.28 (-0.45, -0.12)
	(intercept)	0.001 (-0.0053, 0.0073)				0.0035 (0.0018, 0.0052)	-0.0031 (-0.0068, 0.00056)
	IVW	0.33 (0.21, 0.45)				-0.076 (-0.11, -0.044)	-0.41 (-0.48, -0.34)
WHRadjBMI	CAUSE	0.22 (0.09, 0.34)	NA	NA		-0.08 (-0.11, -0.04)	-0.26 (-0.31, -0.22)
	MBE	0.041 (-0.14, 0.22)				-0.13 (-0.19, -0.075)	-0.29 (-0.35, -0.23)
	MR-EGGER	0.17 (-0.0054, 0.35)				-0.14 (-0.19, -0.085)	-0.25 (-0.36, -0.14)
	(intercept)	0.00055 (-0.0042, 0.0053)				0.0015 (0.00015, 0.0029)	-0.0015 (-0.0043, 0.0013)
	IVW	0.19 (0.1, 0.28)				-0.086 (-0.11, -0.061)	-0.3 (-0.36, -0.25)
Testo	CAUSE	NA	0.05 (0.01, 0.08)	0.01 (-0.03, 0.07)	0.02 (-0.02, 0.07)		-0.03 (-0.09, 0.03)
	MBE		0.064 (0.039, 0.089)	0.084 (0.053, 0.12)	0.059 (0.028, 0.089)		0.09 (0.024, 0.16)
	MR-EGGER		0.068 (0.011, 0.12)	0.054 (-0.069, 0.18)	0.027 (-0.12, 0.17)		0.074 (-0.22, 0.37)
	(intercept)		-0.00022 (-0.0022, 0.0018)	-0.0028 (-0.0071, 0.0016)	-0.003 (-0.0081, 0.0021)		0.00072 (-0.0095, 0.011)
	IVW		0.062 (0.033, 0.092)	-0.012 (-0.076, 0.051)	-0.046 (-0.12, 0.028)		0.092 (-0.057, 0.24)
SHBG	CAUSE	-0.28 (-0.45, -0.11)	0 (-0.04, 0.03)	-0.11 (-0.14, -0.07)	-0.12 (-0.16, -0.09)	0.07 (0.03, 0.12)
	MBE	-0.2 (-0.36, -0.031)	0.02 (0.0016, 0.038)	-0.066 (-0.087, -0.046)	-0.091 (-0.11, -0.069)	0.11 (0.083, 0.14)
	MR-EGGER	-0.16 (-0.34, 0.0074)	0.053 (-0.0088, 0.11)	0.0053 (-0.068, 0.078)	-0.023 (-0.11, 0.063)	0.11 (0.071, 0.15)
	(intercept)	-0.0044 (-0.011, 0.0018)	-0.004 (-0.0061, -0.0018)	-0.0081 (-0.011, -0.0056)	-0.0069 (-0.0099, -0.0039)	-0.0016 (-0.003, -0.00017)
	IVW	-0.26 (-0.37, -0.16)	-0.039 (-0.076, -0.0012)	-0.18 (-0.23, -0.13)	-0.18 (-0.23, -0.13)	0.075 (0.051, 0.099)
P value
		PCOS	BMI	WHR	WHRadjBMI	Testo	SHBG
PCOS	CAUSE		0.46	0.77	0.68	NA	0.41
	MBE		0.58	0.74	0.42		0.42
	MR-EGGER		0.051	0.29	0.75		0.0065
	(intercept)		0.025	0.44	0.89		0.021
	IVW		0.73	0.34	0.18		0.14
BMI	CAUSE	0.00064		NA	NA	0.4	7.3e-14
	MBE	1.87e-05				0.46	2.4e-29
	MR-EGGER	7.8e-10				0.13	0
	(intercept)	0.165				0.049	0.74
	IVW	7.91e-34				4.4e-20	1.2e-110
WHR	CAUSE	0.011	NA		NA	0.13	2.7e-12
	MBE	0.47				5.4e-06	5.4e-11
	MR-EGGER	0.04				1.1e-08	0.00075
	(intercept)	0.75				3.9e-05	0.097
	IVW	4.2e-08				3.5e-06	3.8e-31
WHRadjBMI	CAUSE	0.017	NA	NA		0.037	1.1e-08
	MBE	0.66				6.9e-06	7.6e-19
	MR-EGGER	0.057				4.5e-07	1e-05
	(intercept)	0.82				0.03	0.28
	IVW	4.2e-05				2.1e-11	1.2e-30
Testo	CAUSE	NA	0.1	0.98	0.92		0.73
	MBE		3.3e-07	2e-07	0.00014		0.0073
	MR-EGGER		0.019	0.39	0.72		0.62
	(intercept)		0.83	0.22	0.25		0.89
	IVW		2.7e-05	0.7	0.23		0.22
SHBG	CAUSE	0.041	1	0.0016	0.014	0.099
	MBE	0.02	0.033	2e-10	3.8e-16	2e-13
	MR-EGGER	0.061	0.093	0.89	0.6	5.6e-08
	(intercept)	0.16	0.0003	5e-10	7.8e-06	0.028
	IVW	1.1e-06	0.043	2.6e-14	2.5e-11	1.2e-09
		= statistically significant (p < 0.05)
