## Supplementary material for "Understanding and Predicting Polycystic Ovary Syndrome through Shared Genetic Architecture with Testosterone, SHBG, and Inflammatory Markers": s5_MR_results_inflammation.xlsx

### Sheet: trait_to_inflammation_MR
BMI to Inflammation						WHR to Inflammation						WHRadjBMI to Inflammation						Testosterone to Inflammation
CRP	-------------------------------------					Leptin	-------------------------------------					Adiponectin	-------------------------------------					CRP	-------------------------------------
	Method	Estimate	Stderr	Pval			Method	Estimate	Stderr	Pval			Method	Estimate	Stderr	Pval			Method	Estimate	Stderr	Pval
	MBE	0.324332	0.0273319	1.76876e-32			MBE	-0.343899	0.0642184	8.54894e-08			MBE	-0.338487	0.0718497	2.46457e-06			MBE	0.092568	0.0186485	6.91e-07
	IVW	0.335083	0.013361	8.38487e-139			IVW	-0.0441179	0.0331408	0.183115			IVW	-0.46222	0.024425	7.22945e-80			IVW	0.0167072	0.0239128	0.485
	MR-Egger	0.361423	0.0376953	0			MR-Egger	-0.408872	0.0753755	5.81291e-08			MR-Egger	-0.590232	0.0532302	0			MR-Egger	0.0595732	0.0458973	0.194
	(intercept)	-0.000418292	0.000559743	0.454887			(intercept)	0.00904057	0.00169172	9.09172e-08			(intercept)	0.00356724	0.00132029	0.00689546			(intercept)	-0.00180613	0.00165123	0.274
	simple median	0.347246	0.00906848	0			simple median	0.0393457	0.033198	0.235945			simple median	-0.386441	0.024506	5.06718e-56			simple median	0.0363021	0.0143499	0.0114
DNER	-------------------------------------					LymC	-------------------------------------					Leptin	-------------------------------------
	Method	Estimate	Stderr	Pval			Method	Estimate	Stderr	Pval			Method	Estimate	Stderr	Pval
	MBE	-0.282602	0.0741809	0.00013917			MBE	0.0999086	0.025587	9.43574e-05			MBE	-0.312551	0.0526766	2.96735e-09
	IVW	-0.226302	0.0214863	6.12762e-26			IVW	0.140776	0.0152425	2.56525e-20			IVW	-0.200392	0.0204134	9.54054e-23
	MR-Egger	-0.298839	0.0603479	7.34786e-07			MR-Egger	0.0832515	0.0367314	0.023421			MR-Egger	-0.339733	0.0425449	1.33227e-15
	(intercept)	0.00115488	0.000897887	0.198366			(intercept)	0.00141201	0.000820772	0.0853707			(intercept)	0.00400835	0.00107807	0.00020073
	simple median	-0.170323	0.0279266	1.06764e-09			simple median	0.134559	0.0131235	1.14378e-24			simple median	-0.168317	0.026194	1.31197e-10
EosC	-------------------------------------					MonC	-------------------------------------					LymC	-------------------------------------
	Method	Estimate	Stderr	Pval			Method	Estimate	Stderr	Pval			Method	Estimate	Stderr	Pval
	MBE	0.117369	0.0274364	1.88709e-05			MBE	0.0950689	0.0204485	3.33241e-06			MBE	0.0864707	0.0196845	1.11883e-05
	IVW	0.0911821	0.0105934	7.47163e-18			IVW	0.055398	0.0213332	0.00940975			IVW	0.0928107	0.0123303	5.18947e-14
	MR-Egger	0.116713	0.0299204	9.58766e-05			MR-Egger	0.0637481	0.0515241	0.215996			MR-Egger	0.0675867	0.0267558	0.0115349
	(intercept)	-0.000404707	0.000443554	0.361548			(intercept)	-0.000205129	0.00115185	0.858655			(intercept)	0.000712846	0.00067108	0.288128
	simple median	0.11891	0.00941383	1.41652e-36			simple median	0.101374	0.0116326	2.91728e-18			simple median	0.0766234	0.0109359	2.44178e-12
HGF	-------------------------------------											MonC	-------------------------------------
	Method	Estimate	Stderr	Pval									Method	Estimate	Stderr	Pval
	MBE	0.361305	0.0671604	7.45949e-08									MBE	0.0663769	0.01526	1.36313e-05
	IVW	0.186326	0.017651	4.76087e-26									IVW	0.031196	0.0162513	0.0549081
	MR-Egger	0.264724	0.0496934	9.97699e-08									MR-Egger	0.040662	0.0352525	0.248726
	(intercept)	-0.0012473	0.000739147	0.0915095									(intercept)	-0.00026782	0.000884855	0.76214
	simple median	0.191198	0.024728	1.05841e-14									simple median	0.0554668	0.00990065	2.1147e-08
IL10Rb	-------------------------------------
	Method	Estimate	Stderr	Pval
	MBE	0.255474	0.073801	0.000536866
	IVW	0.128652	0.0192874	2.55381e-11
	MR-Egger	0.154811	0.0542215	0.00430155
	(intercept)	-0.000416686	0.000807153	0.605686
	simple median	0.135713	0.0271753	5.91502e-07
IL16	-------------------------------------
	Method	Estimate	Stderr	Pval
	MBE	0.229667	0.0678497	0.000711955
	IVW	0.152304	0.0175435	3.90561e-18
	MR-Egger	0.203154	0.0494648	4.00769e-05
	(intercept)	-0.000808117	0.000735021	0.271573
	simple median	0.138822	0.0260552	9.92967e-08
IL18ra	-------------------------------------
	Method	Estimate	Stderr	Pval
	MBE	0.230414	0.0626276	0.000234048
	IVW	0.203663	0.0193241	5.69075e-26
	MR-Egger	0.23447	0.0543969	1.62992e-05
	(intercept)	-0.00049008	0.000808872	0.544594
	simple median	0.196716	0.0262323	6.43089e-14
IL1ra	-------------------------------------
	Method	Estimate	Stderr	Pval
	MBE	0.45026	0.0802075	1.98062e-08
	IVW	0.296245	0.0184164	3.20138e-58
	MR-Egger	0.334736	0.0519603	1.17794e-10
	(intercept)	-0.000611562	0.000771955	0.42823
	simple median	0.274076	0.0261016	8.60705e-26
IL2	-------------------------------------
	Method	Estimate	Stderr	Pval
	MBE	0.294265	0.0740946	7.1429e-05
	IVW	0.197003	0.0182629	3.9614e-27
	MR-Egger	0.305108	0.0513082	2.73805e-09
	(intercept)	-0.00171844	0.000762384	0.0241937
	simple median	0.184497	0.0263918	2.73548e-12
IL8	-------------------------------------
	Method	Estimate	Stderr	Pval
	MBE	0.236834	0.0709978	0.000850568
	IVW	0.117989	0.0177564	3.03528e-11
	MR-Egger	0.130983	0.0500826	0.00891407
	(intercept)	-0.000206386	0.000743763	0.781404
	simple median	0.114848	0.0257044	7.89369e-06
Leptin	-------------------------------------
	Method	Estimate	Stderr	Pval
	MBE	0.566652	0.101112	2.0922e-08
	IVW	0.644936	0.0177012	1.20351e-290
	MR-Egger	0.694773	0.0500108	0
	(intercept)	-0.000789617	0.000741087	0.286656
	simple median	0.58931	0.0244361	1.68208e-128
LymC	-------------------------------------
	Method	Estimate	Stderr	Pval
	MBE	0.138866	0.0292443	2.04965e-06
	IVW	0.171227	0.0111274	1.97139e-53
	MR-Egger	0.15723	0.0314506	5.75463e-07
	(intercept)	0.000221832	0.000466173	0.634176
	simple median	0.187299	0.0100711	3.36047e-77
MMP17	-------------------------------------
	Method	Estimate	Stderr	Pval
	MBE	0.254026	0.0754371	0.000758829
	IVW	0.136112	0.0195068	3.00171e-12
	MR-Egger	0.172652	0.0548188	0.00163544
	(intercept)	-0.000581956	0.000815883	0.475671
	simple median	0.155601	0.0269479	7.73463e-09
NeuC	-------------------------------------
	Method	Estimate	Stderr	Pval
	MBE	0.136673	0.0276679	7.82215e-07
	IVW	0.122179	0.0105091	3.04105e-31
	MR-Egger	0.124914	0.0297057	2.61034e-05
	(intercept)	-4.33445e-05	0.000440312	0.921582
	simple median	0.141313	0.0098334	7.90014e-47
S100A12	-------------------------------------
	Method	Estimate	Stderr	Pval
	MBE	0.299264	0.0713289	2.72206e-05
	IVW	0.172881	0.019374	4.52504e-19
	MR-Egger	0.230995	0.0546508	2.37089e-05
	(intercept)	-0.000923337	0.000811924	0.255446
	simple median	0.15066	0.0279571	7.08704e-08
SLAMF1	-------------------------------------
	Method	Estimate	Stderr	Pval
	MBE	0.276391	0.0672629	3.97182e-05
	IVW	0.189697	0.0192946	8.22629e-23
	MR-Egger	0.321442	0.0541047	2.83095e-09
	(intercept)	-0.00209542	0.000804268	0.00917733
	simple median	0.217715	0.0273873	1.87307e-15
TNFaR1	-------------------------------------
	Method	Estimate	Stderr	Pval
	MBE	0.299414	0.0703216	2.0647e-05
	IVW	0.226238	0.0195974	7.89235e-31
	MR-Egger	0.244139	0.0552089	9.77498e-06
	(intercept)	-0.000284846	0.00082124	0.728705
	simple median	0.235191	0.0272416	5.94936e-18
TNFaR2	-------------------------------------
	Method	Estimate	Stderr	Pval
	MBE	0.322095	0.075095	1.79345e-05
	IVW	0.224281	0.0188526	1.23351e-32
	MR-Egger	0.25981	0.053129	1.00747e-06
	(intercept)	-0.000564396	0.000789026	0.474419
	simple median	0.221971	0.0247318	2.83052e-19
TRAILr4	-------------------------------------
	Method	Estimate	Stderr	Pval
	MBE	0.289074	0.0782768	0.000221649
	IVW	0.154936	0.0182859	2.39177e-17
	MR-Egger	0.191445	0.05147	0.000199581
	(intercept)	-0.000580529	0.000765022	0.447948
	simple median	0.174727	0.0267783	6.80278e-11
VEGF	-------------------------------------
	Method	Estimate	Stderr	Pval
	MBE	0.24621	0.0719811	0.000625123
	IVW	0.129764	0.0175671	1.50462e-13
	MR-Egger	0.215964	0.0494589	1.26238e-05
	(intercept)	-0.00136872	0.000734244	0.062304
	simple median	0.125	0.0253018	7.79763e-07

### Sheet: inflammation_to_trait_MR
Inflammation to BMI						Inflammation to WHR						Inflammation to WHRadjBMI						Inflammation to Testosterone						Inflammation to SHBG
FASLG	-------------------------------------					AXIN2	-------------------------------------					AXIN2	-------------------------------------					IL2Rb	-------------------------------------					C3	-------------------------------------
	Method	Estimate	Stderr	Pval			Method	Estimate	Stderr	Pval			Method	Estimate	Stderr	Pval			Method	Estimate	Stderr	Pval			Method	Estimate	Stderr	Pval
	MBE	-0.0302647	0.00337521	3.05319e-19			MBE	-0.0537027	0.012894	3.11433e-05			MBE	-0.045193	0.0132638	0.000656196			MBE	-0.0573782	0.0144827	7.43722e-05			MBE	0.137025	0.0271156	4.34076e-07
	IVW	-0.0262728	0.00394858	2.85744e-11			IVW	-0.0233231	0.0249526	0.349946			IVW	-0.0222863	0.0237507	0.348068			IVW	-0.0413598	0.0115294	0.000334089			IVW	0.100037	0.0570291	0.0794074
	MR-Egger	-0.0283607	0.00586618	1.33401e-06			MR-Egger	-0.0530407	0.043793	0.225831			MR-Egger	-0.0399089	0.0423047	0.345493			MR-Egger	-0.0917641	0.0251798	0.000268062			MR-Egger	0.555876	0.474976	0.241871
	(intercept)	0.000511128	0.00105985	0.629618			(intercept)	0.00387946	0.00467414	0.406548			(intercept)	0.00230042	0.00451499	0.610398			(intercept)	0.00525958	0.00238545	0.0274639			(intercept)	-0.0475501	0.0491799	0.333614
	simple median	-0.0195839	0.00512109	0.000131216			simple median	0.0495896	0.0342965	0.148203			simple median	0.0579089	0.0317454	0.0681263			simple median	-0.0208566	0.017306	0.22814			simple median	0.0566793	0.0274126	0.0386743
ICAM1	-------------------------------------					C3	-------------------------------------					C3	-------------------------------------					IP10	-------------------------------------					CD36antg	-------------------------------------
	Method	Estimate	Stderr	Pval			Method	Estimate	Stderr	Pval			Method	Estimate	Stderr	Pval			Method	Estimate	Stderr	Pval			Method	Estimate	Stderr	Pval
	MBE	0.0123115	0.00265055	3.40302e-06			MBE	-0.0842204	0.0227106	0.000208556			MBE	-0.0835872	0.0214836	9.99393e-05			MBE	-0.126005	0.0289322	1.32959e-05			MBE	-0.0410197	0.00951526	1.62567e-05
	IVW	0.00633477	0.00243026	0.00914404			IVW	-0.0742366	0.0366713	0.0429316			IVW	-0.0726101	0.0317427	0.0221692			IVW	-0.0733588	0.0263686	0.00540162			IVW	-0.00614419	0.0256881	0.810963
	MR-Egger	0.0177925	0.00319025	2.44503e-08			MR-Egger	-0.286822	0.277526	0.301373			MR-Egger	-0.176361	0.256047	0.490959			MR-Egger	-0.131667	0.0799406	0.0995447			MR-Egger	-0.0559661	0.0380613	0.141448
	(intercept)	-0.00329136	0.000648895	3.9313e-07			(intercept)	0.0220301	0.0284794	0.439201			(intercept)	0.0107517	0.0262752	0.682398			(intercept)	0.00451674	0.00583096	0.438568			(intercept)	0.0083777	0.00481283	0.0817358
	simple median	0.00273607	0.00402741	0.496909			simple median	0.0102489	0.0610262	0.866629			simple median	-0.0278185	0.0563907	0.621789			simple median	-0.0327983	0.0358727	0.36056			simple median	-0.0196405	0.0111572	0.0783487
IL2Rb	-------------------------------------					C4	-------------------------------------					C4	-------------------------------------					MMP9	-------------------------------------					CD8B	-------------------------------------
	Method	Estimate	Stderr	Pval			Method	Estimate	Stderr	Pval			Method	Estimate	Stderr	Pval			Method	Estimate	Stderr	Pval			Method	Estimate	Stderr	Pval
	MBE	-0.0489616	0.00829293	3.54749e-09			MBE	0.0164778	0.00448704	0.00024036			MBE	0.0278066	0.00499197	2.54e-08			MBE	0.0427104	0.0117853	0.000290019			MBE	0.0553191	0.0144704	0.00013188
	IVW	-0.0374038	0.0119801	0.00179537			IVW	0.0226464	0.00784981	0.00391462			IVW	0.03369	0.00827789	4.7e-05			IVW	0.0168302	0.0137169	0.219837			IVW	0.0312505	0.0205783	0.128859
	MR-Egger	-0.0743437	0.0277422	0.00736645			MR-Egger	0.0216563	0.0242044	0.370933			MR-Egger	0.0256302	0.0255418	0.316			MR-Egger	0.0448973	0.0206586	0.0297579			MR-Egger	0.113051	0.0320154	0.000413763
	(intercept)	0.00398213	0.00271499	0.142452			(intercept)	0.000368007	0.00848856	0.96542			(intercept)	0.00300211	0.00897989	0.738			(intercept)	-0.00415559	0.00235403	0.0775113			(intercept)	-0.011457	0.00387972	0.00314643
	simple median	-0.0164587	0.0116372	0.15727			simple median	0.0356243	0.00854647	3.06868e-05			simple median	0.0570676	0.00812055	2.1e-12			simple median	-0.0102195	0.0178928	0.567896			simple median	0.0103262	0.0255869	0.686526
IP10	-------------------------------------					CD48	-------------------------------------					CD48	-------------------------------------					TWEAK	-------------------------------------					CRP	-------------------------------------
	Method	Estimate	Stderr	Pval			Method	Estimate	Stderr	Pval			Method	Estimate	Stderr	Pval			Method	Estimate	Stderr	Pval			Method	Estimate	Stderr	Pval
	MBE	-0.106992	0.0163493	5.98424e-11			MBE	-0.0475075	0.00877583	6.18239e-08			MBE	-0.0511056	0.0091035	1.98e-08			MBE	0.0566886	0.0102947	3.65907e-08			MBE	-0.112493	0.0162138	3.97341e-12
	IVW	-0.057127	0.0192566	0.00301089			IVW	-0.0377102	0.00925572	4.61607e-05			IVW	-0.0451669	0.0130633	0.000545			IVW	0.0419474	0.0177417	0.0180622			IVW	-0.101506	0.0320014	0.0015143
	MR-Egger	-0.147235	0.0493205	0.00283336			MR-Egger	-0.0546315	0.0284205	0.0545732			MR-Egger	-0.0545532	0.0417857	0.192			MR-Egger	0.0318244	0.0275677	0.248332			MR-Egger	-0.0401806	0.0488509	0.410784
	(intercept)	0.0070104	0.00358871	0.0507652			(intercept)	0.00549923	0.00866227	0.525528			(intercept)	0.00305042	0.0127359	0.811			(intercept)	0.00207421	0.00424635	0.625219			(intercept)	-0.00289595	0.00174796	0.0975674
	simple median	-0.0119794	0.0231041	0.604113			simple median	-0.0250619	0.00648416	0.000111048			simple median	-0.0413521	0.00754824	4.29e-08			simple median	0.0172355	0.0216166	0.425261			simple median	-0.149385	0.0185408	7.81148e-16
						CD8B	-------------------------------------					CD8B	-------------------------------------											CXCL11	-------------------------------------
							Method	Estimate	Stderr	Pval			Method	Estimate	Stderr	Pval									Method	Estimate	Stderr	Pval
							MBE	-0.0487252	0.0119539	4.57971e-05			MBE	-0.0410623	0.0113994	0.000315591									MBE	0.0277023	0.00910549	0.00234724
							IVW	-0.0237491	0.0210572	0.259388			IVW	-0.0176906	0.0220731	0.422868									IVW	0.065254	0.0280551	0.0200229
							MR-Egger	-0.10144	0.0300428	0.000734088			MR-Egger	-0.0979784	0.0318172	0.00207404									MR-Egger	0.0385144	0.0532832	0.469789
							(intercept)	0.0101685	0.00328001	0.00193426			(intercept)	0.0105084	0.00347374	0.00248548									(intercept)	0.00374379	0.00632053	0.553635
							simple median	0.00267023	0.0279994	0.924023			simple median	0.0147569	0.0248764	0.55304									simple median	0.0274722	0.0123098	0.0256328
						FGF19	-------------------------------------					CRP	-------------------------------------											FASLG	-------------------------------------
							Method	Estimate	Stderr	Pval			Method	Estimate	Stderr	Pval									Method	Estimate	Stderr	Pval
							MBE	-0.0343475	0.0108328	0.00152078			MBE	0.0702	0.013927	4.68e-07									MBE	0.0194448	0.00451274	1.64097e-05
							IVW	-0.0226928	0.0149698	0.129545			IVW	0.0376	0.015705	0.0167									IVW	0.0154521	0.00602442	0.0103202
							MR-Egger	-0.0542244	0.0308982	0.0792695			MR-Egger	0.0356	0.0242927	0.143									MR-Egger	0.0187999	0.00909475	0.0387231
							(intercept)	0.00441132	0.00379923	0.245598			(intercept)	8.97e-05	0.00084903	0.916									(intercept)	-0.000812863	0.0016496	0.622179
							simple median	0.0379196	0.0205999	0.0656563			simple median	0.0404	0.0147215	0.00603									simple median	0.0102694	0.0070496	0.145191
						FGF5	-------------------------------------					CXCL5	-------------------------------------											FGF5	-------------------------------------
							Method	Estimate	Stderr	Pval			Method	Estimate	Stderr	Pval									Method	Estimate	Stderr	Pval
							MBE	-0.0840575	0.0256669	0.00105685			MBE	-0.0494866	0.0155966	0.00150926									MBE	0.158956	0.0324784	9.87006e-07
							IVW	-0.0274154	0.102252	0.78861			IVW	-0.0501943	0.0205316	0.014496									IVW	0.171757	0.0450364	0.000136882
							MR-Egger	-0.126305	0.271254	0.641477			MR-Egger	-0.0478282	0.0432508	0.268799									MR-Egger	0.106517	0.109058	0.328715
							(intercept)	0.00869981	0.021386	0.684156			(intercept)	-0.000254596	0.00401043	0.949382									(intercept)	0.00647576	0.00962999	0.501292
							simple median	-0.0715318	0.0380607	0.0601883			simple median	-0.020558	0.0274929	0.454606									simple median	0.159466	0.0418956	0.000141081
						Fractalkine	-------------------------------------					FASLG	-------------------------------------											Fractalkine	-------------------------------------
							Method	Estimate	Stderr	Pval			Method	Estimate	Stderr	Pval									Method	Estimate	Stderr	Pval
							MBE	-0.0420845	0.0106219	7.4305e-05			MBE	0.0135796	0.00394446	0.000576									MBE	0.0535061	0.0120552	9.0622e-06
							IVW	-0.0335408	0.0130519	0.0101756			IVW	0.020076	0.00484258	3.39e-05									IVW	0.0256451	0.0177806	0.149215
							MR-Egger	-0.0659615	0.0229893	0.00411479			MR-Egger	0.0117899	0.00714337	0.0988									MR-Egger	0.101119	0.0212032	1.85103e-06
							(intercept)	0.00498604	0.00297969	0.0942599			(intercept)	0.00202742	0.00129014	0.116									(intercept)	-0.0111745	0.00258387	1.52743e-05
							simple median	-0.0184697	0.0199158	0.353726			simple median	0.0204141	0.00635227	0.00131									simple median	0.0062091	0.0200871	0.757238
						HSP76	-------------------------------------					FGF19	-------------------------------------											GDNF	-------------------------------------
							Method	Estimate	Stderr	Pval			Method	Estimate	Stderr	Pval									Method	Estimate	Stderr	Pval
							MBE	-0.0612178	0.0136911	7.77247e-06			MBE	-0.0515135	0.011164	3.94e-06									MBE	0.202934	0.0515912	8.37199e-05
							IVW	-0.0518301	0.0202453	0.0104639			IVW	-0.0292729	0.0166169	0.0781									IVW	0.0900787	0.0697757	0.196713
							MR-Egger	-0.143614	0.058226	0.013644			MR-Egger	-0.0899917	0.0292329	0.00208									MR-Egger	0.0795031	0.252568	0.75293
							(intercept)	0.0120564	0.00725148	0.0963894			(intercept)	0.00849515	0.00359358	0.0181									(intercept)	0.000857759	0.0192782	0.964511
							simple median	-0.0171128	0.0371474	0.645032			simple median	0.0228771	0.0229785	0.319									simple median	-0.0361919	0.0494375	0.464124
						IL10Rb	-------------------------------------					FGF5	-------------------------------------											HSP76	-------------------------------------
							Method	Estimate	Stderr	Pval			Method	Estimate	Stderr	Pval									Method	Estimate	Stderr	Pval
							MBE	-0.0539698	0.0154106	0.000461561			MBE	-0.0839384	0.0254085	0.000954686									MBE	0.0665881	0.0217843	0.00223784
							IVW	-0.0198719	0.0251147	0.4288			IVW	-0.014097	0.11102	0.898958									IVW	0.0369627	0.0238431	0.121081
							MR-Egger	-0.133621	0.0417311	0.00136498			MR-Egger	-0.147657	0.287767	0.607872									MR-Egger	0.218827	0.0483714	6.07111e-06
							(intercept)	0.0133795	0.00439506	0.00233289			(intercept)	0.01175	0.022688	0.604533									(intercept)	-0.0232885	0.00592025	8.36451e-05
							simple median	0.0458554	0.0316817	0.147792			simple median	-0.0715318	0.0372719	0.0549604									simple median	0.0143454	0.0270442	0.595805
						IL17C	-------------------------------------					Fractalkine	-------------------------------------											IFNg	-------------------------------------
							Method	Estimate	Stderr	Pval			Method	Estimate	Stderr	Pval									Method	Estimate	Stderr	Pval
							MBE	-0.0835994	0.0216835	0.000115523			MBE	-0.0413593	0.0107027	0.000111368									MBE	0.13044	0.0417148	0.00176634
							IVW	-0.0720831	0.0427931	0.0920937			IVW	-0.0308705	0.0120511	0.0104181									IVW	0.0674678	0.0386483	0.0808654
							MR-Egger	-0.209396	0.101761	0.0396172			MR-Egger	-0.0528373	0.0221212	0.0169155									MR-Egger	0.211728	0.131263	0.106742
							(intercept)	0.0148756	0.0102848	0.148071			(intercept)	0.00337817	0.00286701	0.238682									(intercept)	-0.0137369	0.0119788	0.251475
							simple median	0.21633	0.10064	0.0315923			simple median	-0.0275754	0.0197822	0.163333									simple median	0.0417579	0.0492051	0.396076
						IL22ra1	-------------------------------------					HSP76	-------------------------------------											IL10Rb	-------------------------------------
							Method	Estimate	Stderr	Pval			Method	Estimate	Stderr	Pval									Method	Estimate	Stderr	Pval
							MBE	-0.0913681	0.0204265	7.71206e-06			MBE	-0.0584304	0.0133881	1.28e-05									MBE	0.0777525	0.0169423	4.44813e-06
							IVW	-0.0646325	0.0246582	0.00876378			IVW	-0.0513627	0.0156479	0.00103									IVW	0.0555	0.0156726	0.000398288
							MR-Egger	-0.212825	0.0836	0.0109043			MR-Egger	-0.104263	0.0484091	0.0313									MR-Egger	0.116191	0.0291386	6.67684e-05
							(intercept)	0.0149737	0.00816776	0.0667624			(intercept)	0.00695314	0.00603361	0.249									(intercept)	-0.00738093	0.00318045	0.0203019
							simple median	-0.0283359	0.0310351	0.361228			simple median	-0.0401773	0.0333525	0.228									simple median	0.0430829	0.0249857	0.0846534
						MCSF	-------------------------------------					IL17C	-------------------------------------											IL13	-------------------------------------
							Method	Estimate	Stderr	Pval			Method	Estimate	Stderr	Pval									Method	Estimate	Stderr	Pval
							MBE	-0.0828369	0.0259089	0.00138752			MBE	-0.0722026	0.0220609	0.00106458									MBE	0.133317	0.0312148	1.9465e-05
							IVW	-0.089689	0.0305448	0.00332139			IVW	-0.0549247	0.0460192	0.232666									IVW	0.0685207	0.0314516	0.0293606
							MR-Egger	0.00342131	0.0574781	0.952535			MR-Egger	-0.219797	0.0942657	0.0197177									MR-Egger	0.226516	0.073585	0.00208195
							(intercept)	-0.0101393	0.00572025	0.0763078			(intercept)	0.0178612	0.00952718	0.060825									(intercept)	-0.0129936	0.00571617	0.023018
							simple median	-0.066983	0.0322072	0.0375484			simple median	0.232846	0.102135	0.02262									simple median	0.00778684	0.0384589	0.839548
						MMP17	-------------------------------------					IL18BPa	-------------------------------------											IL17C	-------------------------------------
							Method	Estimate	Stderr	Pval			Method	Estimate	Stderr	Pval									Method	Estimate	Stderr	Pval
							MBE	-0.0584148	0.0144487	5.27923e-05			MBE	0.0589101	0.0167788	0.000446434									MBE	0.109264	0.0240294	5.43869e-06
							IVW	-0.0435795	0.0186915	0.0197267			IVW	-0.00870438	0.0330487	0.792258									IVW	0.0748511	0.0452699	0.0982412
							MR-Egger	-0.0981425	0.0398906	0.0138824			MR-Egger	0.122875	0.0737705	0.0957866									MR-Egger	0.281397	0.0860596	0.00107625
							(intercept)	0.00655216	0.00429086	0.12676			(intercept)	-0.0119243	0.00609489	0.0504127									(intercept)	-0.0202119	0.00791671	0.0106779
							simple median	-0.00259067	0.0332726	0.937938			simple median	-0.00195091	0.0246008	0.936792									simple median	0.0511228	0.0477115	0.283945
						OncostatinM	-------------------------------------					IL22ra1	-------------------------------------											IL1b	-------------------------------------
							Method	Estimate	Stderr	Pval			Method	Estimate	Stderr	Pval									Method	Estimate	Stderr	Pval
							MBE	-0.0400527	0.0102422	9.20777e-05			MBE	-0.0793734	0.0192281	3.66e-05									MBE	0.0674574	0.0126033	8.68181e-08
							IVW	-0.0211561	0.01192	0.0759234			IVW	-0.0542231	0.0254723	0.0333									IVW	0.0607028	0.0108896	2.48444e-08
							MR-Egger	-0.0719081	0.0179722	6.3057e-05			MR-Egger	-0.210366	0.0855495	0.0139									MR-Egger	0.0786522	0.01578	6.21876e-07
							(intercept)	0.00740884	0.00220285	0.00077019			(intercept)	0.0157861	0.00836377	0.0591									(intercept)	-0.0042832	0.00272519	0.116019
							simple median	0.000189238	0.0198682	0.992401			simple median	-0.0188686	0.0319649	0.555									simple median	0.032691	0.0225439	0.14703
						PDGFC	-------------------------------------					IL2Rb	-------------------------------------											IL22ra1	-------------------------------------
							Method	Estimate	Stderr	Pval			Method	Estimate	Stderr	Pval									Method	Estimate	Stderr	Pval
							MBE	-0.0833175	0.0159526	1.7621e-07			MBE	0.0506344	0.0102161	7.18e-07									MBE	0.147509	0.0266142	2.98185e-08
							IVW	-0.0819458	0.0217208	0.000161499			IVW	0.019579	0.0127698	0.125									IVW	0.0955248	0.0319474	0.00278919
							MR-Egger	-0.0398315	0.039402	0.312064			MR-Egger	0.074123	0.0280531	0.00824									MR-Egger	0.370073	0.0909104	4.68637e-05
							(intercept)	-0.00506909	0.00402324	0.207687			(intercept)	-0.00583666	0.00272767	0.0324									(intercept)	-0.0281401	0.00905702	0.00189
							simple median	-0.0378887	0.0408018	0.353094			simple median	0.00464536	0.0150371	0.757									simple median	0.0716143	0.0369917	0.052873
						SLAMF1	-------------------------------------					IP10	-------------------------------------											IL8	-------------------------------------
							Method	Estimate	Stderr	Pval			Method	Estimate	Stderr	Pval									Method	Estimate	Stderr	Pval
							MBE	0.0906583	0.0268157	0.000722765			MBE	0.0893381	0.0169547	1.37e-07									MBE	0.146294	0.0415444	0.000429293
							IVW	0.0587384	0.0274877	0.0326065			IVW	0.0214729	0.0402267	0.593									IVW	0.064555	0.0421906	0.125997
							MR-Egger	0.237485	0.139348	0.0883328			MR-Egger	0.257703	0.0901543	0.00426									MR-Egger	0.13381	0.186485	0.473042
							(intercept)	-0.0126804	0.00971536	0.191829			(intercept)	-0.0183727	0.00655261	0.00505									(intercept)	-0.00569977	0.0148667	0.70143
							simple median	0.0126536	0.0372667	0.734201			simple median	0.0456961	0.0293985	0.12									simple median	-0.00881956	0.0359156	0.80602
						TNFb	-------------------------------------					MCSF	-------------------------------------											LIF	-------------------------------------
							Method	Estimate	Stderr	Pval			Method	Estimate	Stderr	Pval									Method	Estimate	Stderr	Pval
							MBE	-0.175127	0.052315	0.00081529			MBE	-0.0830286	0.0260175	0.00141652									MBE	0.2207	0.0407162	5.94469e-08
							IVW	-0.137188	0.0271497	4.349e-07			IVW	-0.0879366	0.0229908	0.000130846									IVW	0.184924	0.0746313	0.0132182
							MR-Egger	-0.508194	0.175425	0.00376834			MR-Egger	-0.0125389	0.0514783	0.807559									MR-Egger	0.188791	0.342735	0.581746
							(intercept)	0.0219445	0.0102511	0.032299			(intercept)	-0.0082099	0.00512281	0.109019									(intercept)	-0.00027821	0.0237681	0.990661
							simple median	-0.155456	0.0418671	0.00020475			simple median	-0.066983	0.0327473	0.0408104									simple median	0.175933	0.0487986	0.000311816
						TRAILr2	-------------------------------------					MMP17	-------------------------------------											LIFR	-------------------------------------
							Method	Estimate	Stderr	Pval			Method	Estimate	Stderr	Pval									Method	Estimate	Stderr	Pval
							MBE	-0.0630414	0.0198925	0.00152907			MBE	-0.0458653	0.0149172	0.00210741									MBE	0.0282693	0.00910966	0.00191424
							IVW	-0.0761917	0.0380657	0.0453296			IVW	-0.0345181	0.017073	0.0431969									IVW	0.0198841	0.0180469	0.270548
							MR-Egger	0.0184033	0.037789	0.626258			MR-Egger	-0.0812791	0.0368633	0.0274626									MR-Egger	0.00890733	0.0290378	0.759034
							(intercept)	-0.0131433	0.00444487	0.00310688			(intercept)	0.00562162	0.00396903	0.156667									(intercept)	0.00199372	0.0040939	0.626259
							simple median	-0.0540667	0.0293474	0.0654309			simple median	0.0194301	0.0306312	0.525871									simple median	0.00173227	0.0155863	0.911505
						TRAILr4	-------------------------------------					OncostatinM	-------------------------------------											LIGHT	-------------------------------------
							Method	Estimate	Stderr	Pval			Method	Estimate	Stderr	Pval									Method	Estimate	Stderr	Pval
							MBE	-0.0731936	0.0216759	0.000733537			MBE	-0.0348261	0.0100953	0.000561154									MBE	0.0758879	0.0191162	7.19242e-05
							IVW	-0.0626026	0.0346067	0.0704556			IVW	-0.0158665	0.0105826	0.133793									IVW	0.0123408	0.0744215	0.868296
							MR-Egger	-0.146289	0.0947557	0.122624			MR-Egger	-0.0628868	0.0155329	5.15197e-05									MR-Egger	0.431465	0.135735	0.00147918
							(intercept)	0.00719436	0.00756884	0.341846			(intercept)	0.00686447	0.00190354	0.000310773									(intercept)	-0.0470266	0.0141104	0.000859837
							simple median	0.00979021	0.039099	0.802282			simple median	0.0105587	0.0191114	0.58062									simple median	0.0433509	0.0294935	0.141604
						TWEAK	-------------------------------------					PDGFC	-------------------------------------											MCSF	-------------------------------------
							Method	Estimate	Stderr	Pval			Method	Estimate	Stderr	Pval									Method	Estimate	Stderr	Pval
							MBE	-0.0302816	0.00790728	0.000128362			MBE	-0.0746628	0.0162128	4.12e-06									MBE	0.154597	0.0319516	1.30842e-06
							IVW	-0.0325586	0.00859271	0.000151195			IVW	-0.0802348	0.0251037	0.00139									IVW	0.174064	0.0243808	9.37264e-13
							MR-Egger	-0.0191091	0.0125628	0.128237			MR-Egger	-0.00601634	0.0366923	0.87									MR-Egger	0.0904331	0.0595528	0.12888
							(intercept)	-0.00272307	0.00189293	0.150279			(intercept)	-0.00893275	0.00374624	0.0171									(intercept)	0.00898461	0.0058371	0.123749
							simple median	-0.0394537	0.0141933	0.0054402			simple median	-0.04997	0.0394911	0.206									simple median	0.157123	0.0370888	2.27123e-05
												TNFb	-------------------------------------											MMP16	-------------------------------------
													Method	Estimate	Stderr	Pval									Method	Estimate	Stderr	Pval
													MBE	-0.159333	0.0476887	0.000834									MBE	0.214517	0.0524317	4.28843e-05
													IVW	-0.129679	0.0271497	1.78e-06									IVW	0.138772	0.0329968	2.60365e-05
													MR-Egger	-0.423954	0.175425	0.0157									MR-Egger	-0.0479044	0.528565	0.927786
													(intercept)	0.0174059	0.0102511	0.0895									(intercept)	0.0132026	0.0365716	0.718094
													simple median	-0.155456	0.0382018	4.71e-05									simple median	0.209191	0.0703418	0.00294015
												TWEAK	-------------------------------------											MMP17	-------------------------------------
													Method	Estimate	Stderr	Pval									Method	Estimate	Stderr	Pval
													MBE	-0.0406729	0.00777162	1.66e-07									MBE	0.0752737	0.0170101	9.63417e-06
													IVW	-0.0433747	0.0067447	1.27e-10									IVW	0.063434	0.0245508	0.00977221
													MR-Egger	-0.0307677	0.00967155	0.00147									MR-Egger	0.0904417	0.0593113	0.127293
													(intercept)	-0.00256583	0.00146656	0.0802									(intercept)	-0.00332499	0.00659143	0.613951
													simple median	-0.0351076	0.0139369	0.0118									simple median	0.0316707	0.0307641	0.303258
												VCAM1	-------------------------------------											OncostatinM	-------------------------------------
													Method	Estimate	Stderr	Pval									Method	Estimate	Stderr	Pval
													MBE	0.0524868	0.0148696	0.000415866									MBE	0.0491806	0.0119594	3.91717e-05
													IVW	0.000298325	0.0212574	0.988803									IVW	0.0272625	0.0165383	0.0992606
													MR-Egger	0.0496262	0.0606258	0.413034									MR-Egger	0.108523	0.0204979	1.19442e-07
													(intercept)	-0.00468117	0.00538364	0.384563									(intercept)	-0.0125268	0.0026925	3.27997e-06
													simple median	-0.0177191	0.0187349	0.34426									simple median	0.0116411	0.0200154	0.560831
																								PDGFC	-------------------------------------
																									Method	Estimate	Stderr	Pval
																									MBE	0.090643	0.0205254	1.00477e-05
																									IVW	0.0675027	0.0182937	0.000224307
																									MR-Egger	0.0618756	0.0491324	0.207899
																									(intercept)	0.000749158	0.00599035	0.900475
																									simple median	0.0888694	0.0317065	0.00506484
																								TNFb	-------------------------------------
																									Method	Estimate	Stderr	Pval
																									MBE	0.261996	0.0616681	2.15217e-05
																									IVW	0.226554	0.032196	1.96846e-12
																									MR-Egger	0.72307	0.214517	0.0007498
																									(intercept)	-0.0297502	0.0127078	0.0192272
																									simple median	0.246079	0.0485867	4.08977e-07
																								TRAILr2	-------------------------------------
																									Method	Estimate	Stderr	Pval
																									MBE	0.121857	0.0229621	1.1153e-07
																									IVW	0.133642	0.0330635	5.29993e-05
																									MR-Egger	0.0844034	0.0612403	0.168131
																									(intercept)	0.00633679	0.0066061	0.337441
																									simple median	0.121491	0.0317395	0.000129316
																								TWEAK	-------------------------------------
																									Method	Estimate	Stderr	Pval
																									MBE	0.458128	0.0144918	2.4558e-219
																									IVW	0.260011	0.094135	0.00574301
																									MR-Egger	0.351828	0.144114	0.0146338
																									(intercept)	-0.0188798	0.0222874	0.396936
																									simple median	-0.0207498	0.0270714	0.443388
